# Regional-specific calibration enables application of bioinformatic evidence for clinical classification of 5’ cis-regulatory variants in Mendelian disease

**DOI:** 10.1101/2023.12.21.23300413

**Authors:** Rehan M. Villani, Maddison E. McKenzie, Aimee L. Davidson, Amanda B. Spurdle

## Abstract

To date, clinical genetic testing and approaches to classify genetic variants in Mendelian disease genes have focused heavily on exonic coding and intronic gene regions. This multi-step study was undertaken to provide an evidence base for selecting and applying bioinformatic approaches for use in clinical classification of 5’ cis-regulatory region variants. Curated datasets of rare clinically reported disease-causing 5’ cis-regulatory region variants, and variants from matched genomic regions in population controls, were used to calibrate six bioinformatic tools as predictors of variant pathogenicity. Likelihood ratio estimates were aligned to code weights following ClinGen recommendations for application of the American College of Medical Genetics (ACMG)/American Society of Molecular Pathology (AMP) classification scheme. Considering code assignment across all reference dataset variants, performance was best for CADD (81.2%) and REMM (81.5%). Optimized thresholds provided moderate evidence towards pathogenicity (CADD, REMM), and moderate (CADD) or supporting (REMM) evidence against pathogenicity. Both sensitivity and specificity of prediction were improved when further categorizing variants based on location in an EPDnew-defined promoter region. Combining predictions (CADD, REMM, and location in a promoter region) increased specificity at the expense of sensitivity. Importantly, the optimal CADD thresholds for assigning ACMG/AMP codes PP3 (≥10) and BP4 (≤8) were vastly different to recommendations for protein-coding variants (PP3 ≥ 25.3; BP4 ≤22.7); CADD <22.7 would incorrectly assign BP4 for >90% of reported disease-causing cis-regulatory region variants. Our results demonstrate the need to consider a tiered approach and tailored score thresholds to optimize bioinformatic impact prediction for clinical classification of cis-regulatory region variants.
