## Supplemental Table 9 for "Regional-specific calibration enables application of bioinformatic evidence for clinical classification of 5’ cis-regulatory variants in Mendelian disease"

### Sheet: Table S9 Tools_and_datasets
Table S9: Additional information on annotation tools and data sources.
Name	Method Short Summary	Version used	Link	Genome build	Citation	PMID
CADD	Web GUI used to annotate variant lists	GRCh38-v1.6	https://cadd.gs.washington.edu/	GRCh38	Rentzsch et al. 2021	33618777
FATHMM-MKL	Web GUI used to annotate variant lists	MKL	https://fathmm.biocompute.org.uk/fathmmMKL.htm,	GRCh37	Shihab et al. 2015	25583119
FATHMM-XF	Web GUI used to annotate variant lists	XF	https://fathmm.biocompute.org.uk/fathmm-xf/	GRCh38	Rogers et al. 2018	28968714
REMM	Web GUI used to annotate variant lists	V0.4	https://remm.bihealth.org/score	GRCh38	Smedley et al. 2016	27569544
liftOver	Web GUI used to convert GRCh38 locations to GRCh37 locations		https://genome.ucsc.edu/cgi-bin/hgLiftOver	NA	Hinrichs et al. 2006	16381938
VEP cmd line	cmd line tool used to source/annotate with datasets listed in datasets table via custom annotation function	version 99.2	https://asia.ensembl.org/info/docs/tools/vep/index.html	GRCh38	McLaren et al. 2016	27268795
VEP web GUI	web GUI used to source/annotate variant list with standard (non-custom annotation)	version 109	https://asia.ensembl.org/info/docs/tools/vep/index.html	GRCh38	McLaren et al. 2016	27268795
Biomart	Web GUI	Ensembl release 110 - July 2023	https://asia.ensembl.org/info/data/biomart/index.html	GRCh38	Smedley et al. 2009	2649164
GenomicRanges	R packages used to perform regional overlaps	1.50.2	https://bioconductor.org/packages/release/bioc/html/GenomicRanges.html	NA	Lawrence et al. 2013	19144180
LR calculation	Shiny tool used to visualise scores, thresholds and categories, and to calculate likelihood ratios of threshold defined categories. Originally developed for spliceogenicity tools.	Oct 2021	https://gwiggins.shinyapps.io/lr_shiny/	NA	Walker et al. 2023	37352859
ncVarDB	Use of provided dataset	Oct 14,2020	https://github.com/Gardner-BinfLab/ncVarDB	GRCh38	Biggs et al. 2020	33258967
gnomAD V3.0	Filtered download of precomputed VCF dataset	v3.0 VCF	https://gnomad.broadinstitute.org/downloads	GRCh38	Chen et al. 2022	preprint: bioRxiv. 2022:2022.03.20.485034
Alsheikh et al. 2022	Manual variant overlap	NA	doi: 10.1186/s12920-022-01216-w	GRCh38	Alsheikh et al., 2022	35365203
phyloP100way	Custom annotation with VEP cmd line version 99.2	2015.05.11	http://hgdownload.cse.ucsc.edu/goldenPath/hg38/phyloP100way/	GRCh38	Pollard et al. 2010	19858363
GERP	Custom annotation with VEP cmd line version 99.2		https://ftp.ensembl.org/pub/current_compara/conservation_scores/91_mammals.gerp_conservation_score/gerp_conservation_scores.homo_sapiens.GRCh38.bw	GRCh38	Cooper et al. 2005	15965027
EPDnew	Intersection with GRanges package (R/Rstudio)	2023-03-28	https://epd.expasy.org/epd/EPDnew_select.php	GRCh38	Dreos et al. 2017	27899657
Linsight	Custom annotation with VEP cmd line version 99.2	14 April 2020	http://compgen.cshl.edu/LINSIGHT/	GRCh37	Huang et al. 2017	27899657
Eigen	Custom annotation with VEP cmd line version 99.2	1.0.1	Part 1 (Chr12 - Chr22) https://zenodo.org/record/3726145	GRCh38	Ionita-Laza et al. 2020	26727659
			Part 2 (Chr6 - Chr11) https://zenodo.org/record/3725020
			Part 3 (Chr3 - Chr5) https://zenodo.org/record/3724973
			Part 4 (Chr1 - Chr2) https://zenodo.org/record/3724701
ClinVar	VCF variant files used to select disease associated variants	clinvar_20221105	https://ftp.ncbi.nlm.nih.gov/pub/clinvar/	GRCh38	Landrum et al. 2018	29165669
SpliceAI	Variants were annotated with raw SpliceAI scores according to a 10,000 b.p. window.	1.3.1	https://github.com/Illumina/SpliceAI	GRCh38	Jaganathan et al. 2019; Walker et al. 2023	30661751; 37352859

### Sheet: INFO
##INFO for Table S9: Additional information on annotation tools and data sources
Column_name	Information
Name	Name of tool or dataset used within the study
Method Short Summary	Brief summary of how the tool or dataset was used within the study
Version used	The version that was used within the study
Link	Link that the tool or dataset was sourced from
Genome build	The reference genome build that was used during the access/application of the tool or dataset (if relevant)
Citation	A citation for the tool/dataset used within the study
PMID	The Pubmed ID that describes the tool/dataset
