## Supplemental Table 11 for "Regional-specific calibration enables application of bioinformatic evidence for clinical classification of 5’ cis-regulatory variants in Mendelian disease"

### Sheet: ST11 LRs combined tools
Table S11: Calculation of evidence strength for impact prediction using combined tool categories.
score combination (test name)	combined score category name	grouping EPDnew status	grouping CADD/REMM status	LR	CI_low	CI_high
EPD_CADD_REMM	Eneg_both_neg	EPDnew negative	Both CADD and REMM negative	0.240472	0.187933	0.307698
EPD_CADD_REMM	Eneg_one_neg	EPDnew negative	Either CADD or REMM negative	0.515932	0.302063	0.881224
EPD_CADD_REMM	Eneg_conflict	EPDnew negative	CADD/REMM conflicting status	1.35275	0.950725	1.92479
EPD_CADD_REMM	Eneg_both_uninf	EPDnew negative	Both CADD/REMM uninformative	1.41168	0.580934	3.43039
EPD_CADD_REMM	Eneg_one_pos	EPDnew negative	Either CADD or REMM positive	1.52061	0.890273	2.59724
EPD_CADD_REMM	Eneg_both_pos	EPDnew negative	Both CADD and REMM positive	11.3376	8.86055	14.5071
EPD_CADD_REMM	Epos	EPDnew positive	CADD and REMM all scores	19.361	18.0886	20.723
CADD_REMM	Both_neg	EPDnew negative and positive	Both CADD and REMM negative	0.201332	0.161093	0.251623
CADD_REMM	One_neg	EPDnew negative and positive	Either CADD or REMM negative	0.493112	0.316071	0.76932
CADD_REMM	Conflict	EPDnew negative and positive	CADD/REMM conflicting status	1.01998	0.732791	1.41972
CADD_REMM	Both_uninf	EPDnew negative and positive	Both CADD/REMM uninformative	0.936822	0.384521	2.28241
CADD_REMM	One_pos	EPDnew negative and positive	Either CADD or REMM positive	2.1439	1.37418	3.34476
CADD_REMM	Both_pos	EPDnew negative and positive	Both CADD and REMM positive	10.7345	8.58909	13.4159
CADD	Eneg_Cneg	EPDnew negative	CADD negative	0.267974	0.215811	0.332745
CADD	Eneg_Cuninf	EPDnew negative	CADD uninformative	0.931434	0.591652	1.46635
CADD	Eneg_Cpos	EPDnew negative	CADD positive	6.53144	5.26006	8.11013
CADD	Epos	EPDnew positive	CADD and REMM all scores	19.361	18.0886	20.723
REMM	Eneg_Rneg	EPDnew negative	REMM negative	0.341255	0.284033	0.410006
REMM	Eneg_Runinf	EPDnew negative	REMM uninformative	0.732615	0.445121	1.20579
REMM	Eneg_Rpos	EPDnew negative	REMM positive	6.60142	5.49449	7.93137
REMM	Epos	EPDnew positive	CADD and REMM all scores	19.361	18.0886	20.723
EPD	Eneg	EPDnew negative	CADD and REMM all scores	0.663624	0.620009	0.710307
EPD	Epos	EPDnew positive	CADD and REMM all scores	19.361	18.0886	20.723

### Sheet: INFO
##INFO for Table S11: Calculation of evidence strength for impact prediction using combined tool categories
column_names	annotation_source	annotation_details
score combination (test name)	Script_Fig8_EPDnew	An identifier for the combined tool test
combined score category name	Script_Fig8_EPDnew	The name allocated to the combined tool test category, to be used as axis labels in graphing
grouping EPDnew status	Script_Fig8_EPDnew	EPDnew promoter location status of the combined tool test category
grouping CADD/REMM status	Script_Fig8_EPDnew	The CADD and/or REMM score category of the combined tool test category
LR	Script_Fig8_EPDnew	The likelihood ratio calculated for the combined tool test category
CI_low	Script_Fig8_EPDnew	The 95% confidence interval lower boundary for the likelihood ratio of the combined tool test category
CI_high	Script_Fig8_EPDnew	The 95% confidence interval upper boundary for the likelihood ratio of the combined tool test category
