## Supplemental Table 12 for "Regional-specific calibration enables application of bioinformatic evidence for clinical classification of 5’ cis-regulatory variants in Mendelian disease"

### Sheet: Table S12
Table S12: Evaluation of performance based on combined score groupings.
Tool combination evaluated	All variants		control variants			reported disease-causing variants			number disease plus control variants			percent disease plus control variants			percent			number	percent
	total control	total disease	neg_controls_TN	uninformative controls	pos_controls_FP	neg_disease_FN	uninformative disease	pos_disease_TP	correct	incorrect	undetermined	correct	incorrect	undetermined	sensitivity	specificity	accuracy	number_variants_with evidence assigned	% variants with evidenced assigned
EPD	9505	445	0	9334	171	0	290	155	155	171	9624	1.55779	1.71859	96.7236	34.8315	0	1.55779	326	3.41361
CADD	9505	445	7746	642	1117	80	30	335	8081	1197	672	81.2161	12.0302	6.75377	75.2809	81.494	81.2161	9278	97.1518
REMM	9505	445	7792	679	1034	105	26	314	8106	1139	705	81.4673	11.4472	7.08543	70.5618	81.9779	81.4673	9245	96.8063
EPD_CADD	9505	445	7687	622	1196	64	18	363	8050	1260	640	80.9045	12.6633	6.43216	81.573	80.8732	80.9045	9310	97.4869
EPD_REMM	9505	445	7734	659	1112	82	15	348	8082	1194	674	81.2261	12	6.77387	78.2022	81.3677	81.2261	9276	97.1309
CADD_REMM	9505	445	7002	1649	854	66	58	321	7323	920	1707	73.598	9.24623	17.1558	72.1348	73.6665	73.598	8243	86.3141
EPD_CADD_REMM	9505	445	6960	1863	682	52	58	335	7295	734	1921	73.3166	7.37688	19.3065	75.2809	73.2246	73.3166	8029	84.0733
EPDneg_CADD	9334	290	7687	622	1025	64	18	208	7895	1089	640	79.3467	10.9447	6.43216	46.7416	80.8732	79.3467	8984	94.0733
EPDneg_REMM	9334	290	7734	659	941	82	15	193	7927	1023	674	79.6683	10.2814	6.77387	43.3708	81.3677	79.6683	8950	93.7173
EPDneg_CADD_REMM	9334	290	6960	1863	511	52	58	180	7140	563	1921	71.7588	5.65829	19.3065	40.4494	73.2246	71.7588	7703	80.6597

### Sheet: INFO
##INFO for Table S12: Evaluation of performance based on combined score groupings
column groups	column_names	annotation_details
Tool combination evaluated		Tools considered (in combination or separately) in the evaluation
All variants	total control	Total number of control variants included in the tool evaluation calculation
	total disease	Total number of disease variants included in the tool evaluation calculation
control variants	neg_controls_TN	Number of control variants with an impact prediction score in a category that provides at least supporting evidence against pathogenicity (category LR fits Tavtigian et al 2018 threshold of evidence)
	uninformative controls	Number of control variants with an impact prediction score that does not fit in a category with sufficient LR to provide evidence towards or against pathogenicity
	pos_controls_FP	Number of control variants with an impact prediction score in a category that provides at least supporting evidence towards pathogenicity (category LR fits Tavtigian et al 2018 threshold of evidence)
reported disease-causing variants	neg_disease_FN	Number of disease variants with an impact prediction score in a category that provides at least supporting evidence against pathogenicity (category LR fits Tavtigian et al 2018 threshold of evidence)
	uninformative disease	Number of disease variants with an impact prediction score that does not fit in a category with sufficient LR to provide evidence towards or against pathogenicity
	pos_disease_TP	Number of disease variants with an impact prediction score in a category that provides at least supporting evidence towards pathogenicity (category LR fits Tavtigian et al 2018 threshold of evidence)
number disease plus control variants	correct	The number of variants for which the determined evidence category aligns with the reference set experimental grouping i.e. Number of disease variants with evidence towards pathogenicity, plus the number of control variants with evidence against pathogenicity
	incorrect	The number of variants for which the determined evidence category does NOT align with the reference set experimental grouping (ie. Number of disease variants with evidence against pathogenicity plus the number of control variants with evidence towards pathogenicity)
	undetermined	The number of variants for which there is no identified/applicable evidence category, both control and disease variants combined
percent disease plus control variants	correct	The percentage of variants for which the applicable evidence category aligns with the reference set experimental grouping, both control and disease variants combined
	incorrect	The percentage of variants for which the applicable evidence category does NOT align with the reference set experimental grouping, both control and disease variants combined
	undetermined	The percentage of variants for which there is no identified applicable evidence category, both control and disease variants combined
percent	sensitivity	The percentage of true positives identified by the positive categories, both control and disease variants combined
	specificity	The percentage of true negatives identified by the negative categories, both control and disease variants combined
	accuracy	The percentage of variants (all variants, control and disease combined) for which evidence category is consistent with reference set status i.e. correctly assigned.
number	number_variants_with evidence assigned	The number of variants with bioinformatic prediction evidence applicable (correct or incorrect)
percent	% variants with evidenced assigned	The percentage of variants with bioinformatic prediction evidence applicable (correct or incorrect)
