## Supplemental Table 7 for "Regional-specific calibration enables application of bioinformatic evidence for clinical classification of 5’ cis-regulatory variants in Mendelian disease"

### Sheet: Table S7
Table S7: Reported Mendelian disease-causing variants predicted to alter splicing, and published evidence for impact on splicing.
ID	CHROM	POS	REF	ALT	GRCh38	VEP_Consequence	SpliceAI score (only splice prediction >0.2 included)	Group	Literature support of splicing	PMID
CRcont101370	1	7962086	A	G	1:7962086A>G	intron_variant	0.44	Cont	No literature identified	NA
CR8	1	159204893	T	C	1:159204893T>C	5_prime_UTR_variant	0.26	Dis	Supports splicing	8547665
CRcont142851	1	159204901	G	T	1:159204901G>T	downstream_gene_variant	0.84	Cont	No literature identified	NA
CRcont151836	1	209801425	G	C	1:209801425G>C	splice_polypyrimidine_tract_variant,intron_variant	0.65	Cont	No literature identified	NA
CRcont151907	1	209801912	C	T	1:209801912C>T	intron_variant	0.21	Cont	No literature identified	NA
CR48	10	87863299	C	T	10:87863299C>T	upstream_gene_variant	0.25	Dis	No splicing relevant literature identified	21194675, 25669429
CRcont3590	10	87863756	G	A	10:87863756G>A	5_prime_UTR_variant	0.25	Cont	No literature identified	NA
CRcont15128	11	5258762	C	G	11:5258762C>G	upstream_gene_variant	0.24	Cont	No literature identified	NA
CRcont17580	11	31806464	T	C	11:31806464T>C	splice_acceptor_variant	0.95	Cont	No literature identified	NA
CR553	11	31810826	A	T	11:31810826A>T	splice_donor_variant	0.83	Dis	Supports splicing	17148041, 32214788, 19898691
CR136	11	64805033	C	T	11:64805033C>T	upstream_gene_variant	0.98	Dis	Supports splicing	15292357
CR137	11	64805772	T	A	11:64805772T>A	upstream_gene_variant	1	Dis	Supports splicing	16199547‚ 12112656‚ 17853334‚ 9506756
CRcont24013	11	64805904	C	G	11:64805904C>G	intron_variant	0.28	Cont	No literature identified	NA
CR138	11	64806369	C	T	11:64806369C>T	upstream_gene_variant	0.99	Dis	Supports splicing	10090472‚ 30339208, 12112656‚ 10090472
CR139	11	64807009	A	G	11:64807009A>G	upstream_gene_variant	0.93	Dis	Supports splicing	10090472‚ 30339208
CR140	11	64807221	T	C	11:64807221T>C	upstream_gene_variant	0.87	Dis	No literature identified	NA
CR141	11	64807228	C	T	11:64807228C>T	upstream_gene_variant	0.9	Dis	Supports splicing	10090472, 29036195, 23933118, 10617276, 15281352, 15717658, 11740047, 10576763, 22470073, 9935177, 10424788, 20833329, 25309785, 21916912, 25332762, 21340165, 26180530, 22447146, 23052745, 15619041, 14648742, 10861493, 9463336, 17879353, 12050235, 28870973, 30324798, 30795813, 29497973, 24443791, 32715272
CR142	11	64807890	C	A	11:64807890C>A	upstream_gene_variant	0.97	Dis	Supports splicing	9709921
CR143	11	64808100	C	T	11:64808100C>T	upstream_gene_variant	0.98	Dis	No splicing relevant literature identified	16199547‚ 12112656‚ 17853334
CR146	11	77128488	A	G	11:77128488A>G	splice_region_variant,5_prime_UTR_variant	0.22	Dis	No literature identified	NA
CRcont30980	11	108224100	T	A	11:108224100T>A	intron_variant	0.24	Cont	No literature identified	NA
CRcont31104	11	108224761	T	A	11:108224761T>A	intron_variant	0.54	Cont	No literature identified	NA
CRcont39457	13	20189621	A	T	13:20189621A>T	intron_variant	0.66	Cont	No literature identified	NA
CRcont39853	13	20191882	A	G	13:20191882A>G	intron_variant	0.47	Cont	No literature identified	NA
CR184	13	20192783	C	A	13:20192783C>A	splice_region_variant,5_prime_UTR_variant	0.4	Dis	Supports splicing	22567369‚ 18941476‚ 27057829‚ 30733538‚ 29311818, 24033266
CRcont69949	16	57648138	G	A	16:57648138G>A	intron_variant	0.24	Cont	No literature identified	NA
CR213	16	89765068	T	A	16:89765068T>A	splice_acceptor_variant	0.85	Dis	Supports splicing	10090479, 28102861,9929978
CR215	17	31325818	A	C	17:31325818A>C	upstream_gene_variant	0.99	Dis	Supports splicing	18546366, 26580448
CR216	17	31326257	G	A	17:31326257G>A	upstream_gene_variant	0.81	Dis	Supports splicing	12807981, 21354044
CR554	17	68512549	G	A	17:68512549G>A	splice_donor_variant	0.76	Dis	Supports splicing	12213893, 17576681‚ 9536098
CRcont89915	17	80101893	G	T	17:80101893G>T	splice_donor_region_variant,intron_variant	0.6	Cont	No literature identified	NA
CRcont90040	17	80102400	C	G	17:80102400C>G	intron_variant	0.73	Cont	No literature identified	NA
CRcont169157	2	25164802	C	G	2:25164802C>G	splice_polypyrimidine_tract_variant,intron_variant	0.3	Cont	No literature identified	NA
CRcont169336	2	25165905	G	C	2:25165905G>C	intron_variant	0.46	Cont	No literature identified	NA
CRcont169626	2	25167467	C	T	2:25167467C>T	intron_variant	0.21	Cont	No literature identified	NA
CRcont174853	2	51031873	C	A	2:51031873C>A	intron_variant	0.38	Cont	No literature identified	NA
CR310	2	218660148	A	G	2:218660148A>G	intron_variant	0.69	Dis	Supports splicing	19389488
CR331	20	6122775	T	C	20:6122775T>C	splice_region_variant,5_prime_UTR_variant	0.35	Dis	No literature identified	NA
CR339	3	36993441	C	G	3:36993441C>G	upstream_gene_variant	0.27	Dis	No splicing relevant literature identified	17690979
CRcont226102	5	36877578	C	T	5:36877578C>T	intron_variant	0.2	Cont	No literature identified	NA
CRcont239304	5	36942155	A	G	5:36942155A>G	intron_variant	0.26	Cont	No literature identified	NA
CRcont244511	5	112738147	G	T	5:112738147G>T	intron_variant	0.69	Cont	No literature identified	NA
CR489	5	149960981	T	C	5:149960981T>C	splice_donor_variant	0.9	Dis	Supports splicing	23840040‚ 24598000‚ 21922596‚ 21077202‚ 18708426‚ 10482955, 25741868, 20301524
CR377	6	87589959	T	C	6:87589959T>C	5_prime_UTR_variant	0.29	Dis	Supports splicing	25809939, 34717047
CRcont272928	7	107660680	G	A	7:107660680G>A	upstream_gene_variant	0.53	Cont	No literature identified	NA
CRcont273171	7	107661638	G	A	7:107661638G>A	splice_acceptor_variant	0.99	Cont	No literature identified	NA
CR567	9	37424843	A	G	9:37424843A>G	splice_acceptor_variant	0.99	Dis	Supports splicing	25525159
CR408	9	97697120	C	A	9:97697120C>A	splice_donor_variant	0.96	Dis	No literature identified	NA
CR409	9	97697120	C	T	9:97697120C>T	splice_donor_variant	0.95	Dis	No literature identified	NA
CRcont295948	X	630466	G	C	X:630466G>C	upstream_gene_variant	0.27	Cont	No literature identified	NA
CRcont301640	X	49258729	C	T	X:49258729C>T	intron_variant	0.25	Cont	No literature identified	NA
CR546	X	71223335	G	A	X:71223335G>A	splice_region_variant,5_prime_UTR_variant	0.36	Dis	Supports splicing	23011429, 22464564, 28768847, 26392352, 31827005, 21504505, 28283593

### Sheet: INFO
##INFO for Table S7: Reported Mendelian disease-causing variants predicted to alter splicing, and published evidence for impact on splicing.
ID	annotation_source	annotation_details
CHROM	reference_set_vcf	Chromosome as per GRCh38
POS	reference_set_vcf	Genomic location of first nucleotide as per GRCh38
REF	reference_set_vcf	Reference allele at the specified position
ALT	reference_set_vcf	Alternative allele at the specified position
GRCh38	reference_set_vcf	Variant GRCh38 based key/ID, specific to dataset and used for alignment to SpliceAI/VEP annotation
VEP_Consequence	VEP web GUI	The consequence as determined by the selected clinically relevant gene identified for the variant, as per methods
SpliceAI score (only splice prediction >0.2 included)	SpliceAI	SpliceAI annotation performed in house using the MANE transcript or clinically selected transcript, as per methods
Group	reference_set_vcf	Experimental group as described in methods, Cont = control variants sourced from gnomAD population variants and Dis = reported mendelian disease-causing variants from multiple sources
Literature support of splicing	manual curation	Manual investigation of the literature(if present) was investigated to determine if splicing impact reported in literature. Supports splicing = literature was identified that supporing splicing impact of this variant, No literature identified = no literature was identified that might enable assessment of splicing impact and, No splicing relevant literature identified = litertaure was identified h…
PMID	manual curation	The pubmed IDs of any citations identified in a manual investigation of literature for splicing
